# Genomic and epigenomic analysis of plasma cell-free DNA identifies stemness features associated with worse survival in *AR*-altered lethal prostate cancer

**DOI:** 10.1101/2023.12.01.23299215

**Authors:** Pradeep S. Chauhan, Irfan Alahi, Savar Sinha, Alexander L. Shiang, Ryan Mueller, Jace Webster, Ha X. Dang, Debanjan Saha, Lilli Greiner, Breanna Yang, Gabris Ni, Elisa M. Ledet, Ramandeep K. Babbra, Wenjia Feng, Peter K. Harris, Faridi Qaium, Ellen B. Jaeger, Patrick J. Miller, Sydney A. Caputo, Oliver Sartor, Russell K. Pachynski, Christopher A. Maher, Aadel A. Chaudhuri

**Affiliations:** Division of Cancer Biology, Department of Radiation Oncology, Washington University School of Medicine, St. Louis, Missouri, United States of America; Department of Computer Science and Engineering, Washington University in St. Louis, St. Louis, Missouri, United States of America; Division of Urology, Department of Surgery, Washington University School of Medicine, St. Louis, Missouri, United States of America; Department of Internal Medicine, Washington University School of Medicine, St. Louis, Missouri, United States of America; McDonnell Genome Institute, Washington University in St. Louis, Missouri, United States of America; Siteman Cancer Center, Washington University in St. Louis, Missouri, United States of America; Tulane University School of Medicine, New Orleans, Louisiana, United States of America; Wilmot Institute Cancer Center, University of Rochester Medical Center, Rochester, New York, United States of America; Department of Medicine, Mayo Clinic, Rochester, Minnesota, United States of America; Department of Urology, Mayo Clinic, Rochester, Minnesota, United States of America; Department of Radiology, Mayo Clinic, Rochester, Minnesota, United States of America; Mayo Clinic Comprehensive Cancer Center, Rochester, Minnesota, United States of America; Department of Biomedical Engineering, Washington University in St. Louis, St. Louis, Missouri, United States of America; Department of Genetics, Washington University School of Medicine, St. Louis, Missouri, United States of America

**Author notes:** Corresponding Author: Aadel A. Chaudhuri, M.D., Ph.D. Division of Cancer Biology, Department of Radiation Oncology Washington University School of Medicine, 4511 Forest Park Avenue, St. Louis, MO 63108. These authors contributed equally to this work (Pradeep S. Chauhan, Irfan Alahi). These authors jointly supervised this work (Oliver Sartor, Russell K. Pachynski, Christopher A. Maher, Aadel A. Chaudhuri).

**Keywords:** lethal prostate cancer, mCRPC, plasma, cell-free DNA, epigenomics, fragmentomics, methylation, stemness, next-generation sequencing, androgen receptor

## Abstract

Metastatic castration-resistant prostate cancer (mCRPC) resistant to androgen receptor (AR)-targeted agents is often lethal. Unfortunately, biomarkers for this deadly disease remain under investigation, and underpinning mechanisms are ill-understood. Here, we applied deep sequencing to ∼100 mCRPC patients prior to the initiation of first-line AR-targeted therapy, which detected *AR*/enhancer alterations in over a third of patients, which correlated with lethality. To delve into the mechanism underlying why these patients with cell-free *AR*/enhancer alterations developed more lethal prostate cancer, we next performed genome-wide cell-free DNA epigenomics. Strikingly, we found that binding sites for transcription factors associated with developmental stemness were nucleosomally more accessible. These results were corroborated using cell-free DNA methylation data, as well as tumor RNA sequencing from a held-out cohort of mCRPC patients. Thus, we validated the importance of *AR*/enhancer alterations as a prognostic biomarker in lethal mCRPC, and showed that the underlying mechanism for lethality involves reprogramming developmental states toward increased stemness.
