## Supplementary Tables for "Genomic and epigenomic analysis of plasma cell-free DNA identifies stemness features associated with worse survival in *AR*-altered lethal prostate cancer": Table S1.xlsx

### Sheet: Table S1
	Table S1. Patient characteristics.
	Baseline Characteristic	All Patients (n=99)
	Age (years)	72 (43 - 90)
	Race
	Caucasian	81
	African American	17
	Other	1
	ECOG performance status
	Unknown	28
	0	26
	1	31
	2	9
	3	5
	Lines of systemic therapy	3 (1 - 8)
	Baseline PSA (ng/mL)	9.4 (<0.1 - 467.9)
	Metastatic burden
	High	45
	Low	42
	Type of local treatment
	Surgery	36
	Radiation	22
	None	41
	AR-directed therapy use
	Abiraterone	65
	Enzalutamide	34
	n is shown for categorical variables and median for continuous variable with range in parentheses.
