## Supplementary Tables for "Genomic and epigenomic analysis of plasma cell-free DNA identifies stemness features associated with worse survival in *AR*-altered lethal prostate cancer": Table S2.xlsx

### Sheet: Table S2
	Table S2. Patients-level clinical treatment and outcome details.
	Patient ID	Cohort	Timepoint	Genomic or epigenomic assay	Age range (years)	Race	aECOG PS	bGleason score	cLine of Therapy in Metastatic Setting	# lines of therapy prior to AR	dBaseline PSA	eMetastatic Disease Burden	Primary Therapy (ADT 0, RT 1, Surgery 2, De novo 3)	AR-Directed Therapy	Progression Status	PFS (Months)	Survival Status	OS (Months)	AR/enhancer alterations detected in cfDNA	fctDNA level
	TU-W-4293	Tulane cohort	Pre-treatment	EnhanceAR-Seq, EM-Seq	66-70	African American	0	9	5	2	22.25	low	2	Abiraterone (+/- radium 223 Bayer 15396)	Progressed	17.1503	50.0962	Alive	No	5.52258
	TU-P-4865	Tulane cohort	Pre-treatment	EnhanceAR-Seq only	76-80	Other	0	9	6	1	5.04	high	1	Abiraterone	Progressed	16.7889	23.5863	Alive	Yes	0
	TU-K-1928	Tulane cohort	Pre-treatment	EnhanceAR-Seq, EM-Seq	86-90	Caucasian	unknown	9	3	1	77.2	high	0	Abiraterone	Progressed	29.4709	32.2258	Alive	Yes	3.79355
	TU-P-9739	Tulane cohort	Pre-treatment	EnhanceAR-Seq, EM-Seq	86-90	African American	unknown	9	2	1	68.5	high	1	Abiraterone	Progressed	9.00227	19.3486	Alive	Yes	3.4008
	TU-C-2412	Tulane cohort	Pre-treatment	EnhanceAR-Seq, EM-Seq	76-80	Caucasian	0	unknown	3	0	125	high	0	Abiraterone	Progressed	4.82969	12.5487	Alive	Yes	4.59042
	TU-B-5389	Tulane cohort	Pre-treatment	EnhanceAR-Seq, EM-Seq	66-70	Caucasian	0	7	6	2	11.5	low	0	Enzalutamide (Radium ?)	Progressed	23.6556	40.2741	Alive	No	0
	TU-B-4587	Tulane cohort	Pre-treatment	EnhanceAR-Seq, EM-Seq	76-80	African American	unknown	9	3	2	42.4	low	0	Abiraterone	Progressed	38.9989	57.1918	Died	No	0.61302
	TU-T-7242	Tulane cohort	Pre-treatment	EnhanceAR-Seq, EM-Seq	60-65	Caucasian	0	9	5	2	9.45	low	0	Abiraterone	Progressed	2.69411	56.272	Died	Yes	3.07499
	TU-P-4917	Tulane cohort	Pre-treatment	EnhanceAR-Seq only	71-75	Caucasian	1	unknown	6	2	9.9	high	2	Abiraterone	Progressed	27.0397	55.615	Died	Yes	0.569981
	TU-S-8234	Tulane cohort	Pre-treatment	EnhanceAR-Seq only	66-70	Caucasian	Unknown	7	5	1	28.7	low	2	Abiraterone	Progressed	11.4992	24.1776	Alive	Yes	2.35942
	TU-E-1334	Tulane cohort	Pre-treatment	EnhanceAR-Seq, EM-Seq	66-70	Caucasian	Unknown	8	3	1	31.3	low	2	Enzalutamide	Progressed	27.1054	57.3232	Died	Yes	6.13837
	TU-D-9596	Tulane cohort	Pre-treatment	EnhanceAR-Seq only	81-85	Caucasian	Unknown	7	3	0	77.3	low	1	Abiraterone (+ Rad)	Progressed	30.3909	52.6914	Died	Yes	10.3308
	TU-B-0916	Tulane cohort	Pre-treatment	EnhanceAR-Seq, EM-Seq	66-70	African American	Unknown	9	4	2	4.94	low	1	Abiraterone	Progressed	12.6492	21.1554	Alive	Yes	70.3125
	TU-S-2780	Tulane cohort	Pre-treatment	EnhanceAR-Seq only	71-75	Caucasian	0	6	6	2	2	unknown	0	Abiraterone	Progressed	44.3214	51.9687	Died	No	0.579411
	TU-B-4643	Tulane cohort	Pre-treatment	EnhanceAR-Seq, EM-Seq	86-90	Caucasian	Unknown	7	5	0	8.66	high	2	Enzalutamide	Progressed	14.0291	14.0269	Alive	No	0
	TU-M-5551	Tulane cohort	Pre-treatment	EnhanceAR-Seq only	60-65	Caucasian	1	7	6	1	0.15	high	2	Abiraterone	Progressed	14.7848	47.3697	Died	No	0
	TU-D-0690	Tulane cohort	Pre-treatment	EnhanceAR-Seq, EM-Seq	76-80	Caucasian	3	6	4	0	81.6	high	3	Abiraterone (+ Rad)	Progressed	12.2221	12.4501	Alive	Yes	5.34102
	TU-G-8471	Tulane cohort	Pre-treatment	EnhanceAR-Seq only	76-80	Caucasian	0	7	5	1	15.3	low	2	Abiraterone	None	52.7651	52.7571	Died	No	0
	TU-M-8516	Tulane cohort	Pre-treatment	EnhanceAR-Seq, EM-Seq	81-85	African American	1	7	5	1	48.4	low	2	Abiraterone	Progressed	22.0786	54.4981	Died	Yes	1.24958
	TU-B-9846	Tulane cohort	Pre-treatment	EnhanceAR-Seq, EM-Seq	66-70	Caucasian	Unknown	7	5	2	35.1	low	0	Abiraterone	Progressed	5.74962	16.0965	Alive	Yes	1.0887
	TU-D-8370	Tulane cohort	Pre-treatment	EnhanceAR-Seq, EM-Seq	76-80	Caucasian	0	8	3	2	8	Low	2	Enzalutamide	None	53.5208	53.5126	Died	No	0.555732
	TU-G-4951	Tulane cohort	Pre-treatment	EnhanceAR-Seq, EM-Seq	66-70	Caucasian	0	9	2	0	14.6	high	0	Abiraterone	Progressed	7.58951	40.734	Died	No	0.963892
	TU-D-3730	Tulane cohort	Pre-treatment	EnhanceAR-Seq, EM-Seq	50-55	African American	Unknown	9	5	0	60.5	High	2	Abiraterone (Abi-Race Protocol)	Progressed	7.62236	25.623	Alive	Yes	1.00572
	TU-B-7491	Tulane cohort	Pre-treatment	EnhanceAR-Seq, EM-Seq	81-85	Caucasian	Unknown	9	4	0	174	low	2	Abiraterone	Progressed	8.73943	15.8994	Died	Yes	15.1926
	TU-G-2283	Tulane cohort	Pre-treatment	EnhanceAR-Seq only	71-75	Caucasian	Unknown	10	4	0	2.8	high	0	Abiraterone	None	12.452	12.4501	Died	Yes	1.28429
	TU-W-7907	Tulane cohort	Pre-treatment	EnhanceAR-Seq, EM-Seq	86-90	Caucasian	unknown	unknown	2	1	122	unknown	3	Abiraterone (+ Rad)	Progressed	5.09253	34.1311	Alive	Yes	1.19868
	TU-M-5024	Tulane cohort	Pre-treatment	EnhanceAR-Seq, EM-Seq	56-60	Caucasian	unknown	9	8	1	9.42	high	3	Abiraterone	Progressed	1.67561	28.9737	Alive	No	0.692042
	TU-C-1142	Tulane cohort	Pre-treatment	EnhanceAR-Seq, EM-Seq	71-75	Caucasian	Unknown	9	5	1	14.6	low	0	Abiraterone	Progressed	47.6398	43.9533	Died	No	0.989471
	TU-L-9845	Tulane cohort	Pre-treatment	EnhanceAR-Seq, EM-Seq	81-85	Caucasian	unknown	7	1	1	0.56	low	2	Abiraterone (+ Radium 223)	Progressed	31.1465	46.7127	Died	No	0.555607
	TU-B-9546	Tulane cohort	Pre-treatment	EnhanceAR-Seq only	71-75	Caucasian	1	7	6	1	28.3	high	2	Abiraterone	Progressed	15.869	40.4712	Died	No	0.774305
	TU-S-3258	Tulane cohort	Pre-treatment	EnhanceAR-Seq, EM-Seq	60-65	Caucasian	1	9	7	1	81.4	high	3	Abiraterone (+ carbo/jevtana, Y90 beads, and 5FU)	Progressed	16.8218	30.879	Alive	No	0.605775
	TU-B-4713	Tulane cohort	Pre-treatment	EnhanceAR-Seq, EM-Seq	71-75	Caucasian	1	7	8	2	36.3	low	1	Abiraterone	Progressed	6.43958	40.9968	Alive	No	0
	TU-R-8354	Tulane cohort	Pre-treatment	EnhanceAR-Seq, EM-Seq	76-80	Caucasian	unknown	9	6	3	2.46	low	1	Enzalutamide	Progressed	7.85235	36.562	Died	No	0
	TU-B-9144	Tulane cohort	Pre-treatment	EnhanceAR-Seq, EM-Seq	71-75	Caucasian	unknown	9	3	1	11	low	2	Abiraterone	Progressed	28.781	36.365	Died	No	0.848945
	TU-C-0554	Tulane cohort	Pre-treatment	EnhanceAR-Seq, EM-Seq	76-80	Caucasian	unknown	8	3	2	11.5	high	2	Abiraterone	Progressed	13.5691	35.6422	Died	No	0.634249
	TU-G-2634	Tulane cohort	Pre-treatment	EnhanceAR-Seq, EM-Seq	60-65	Caucasian	1	9	2	1	2.68	high	3	Abiraterone	Progressed	2.79268	2.79225	Alive	No	0
	TU-D-4505	Tulane cohort	Pre-treatment	EnhanceAR-Seq, EM-Seq	66-70	Caucasian	Unknown	7	4	1	25.6	Low	2	Abiraterone	Progressed	7.58951	15.6366	Died	Yes	4.61865
	TU-R-6659	Tulane cohort	Pre-treatment	EnhanceAR-Seq, EM-Seq	76-80	Caucasian	unknown	8	4	0	18.6	low	3	Abiraterone	Progressed	21.6186	32.9814	Alive	No	0
	TU-M-0861	Tulane cohort	Pre-treatment	EnhanceAR-Seq, EM-Seq	60-65	Caucasian	unknown	9	6	0	2.4	low	2	Abiraterone	Progressed	13.1749	32.6857	Died	No	0.623751
	TU-S-3165	Tulane cohort	Pre-treatment	EnhanceAR-Seq, EM-Seq	86-90	African American	unknown	8	4	1	6.8	low	0	Abiraterone	None	21.6514	33.8026	Died	No	0.659472
	TU-H-0616	Tulane cohort	Pre-treatment	EnhanceAR-Seq, EM-Seq	86-90	Caucasian	1	8	2	1	7.84	low	1	Abiraterone	Progressed	17.2817	25.0645	Alive	Yes	1.39221
	TU-H-0468	Tulane cohort	Pre-treatment	EnhanceAR-Seq, EM-Seq	60-65	Caucasian	unknown	9	2	1	13.5	low	2	Abiraterone	None	29.8981	29.8935	Died	No	0.56926
	TU-T-1370	Tulane cohort	Pre-treatment	EnhanceAR-Seq, EM-Seq	66-70	African American	1	6	4	1	29.8	high	1	Abiraterone	Progressed	11.565	21.681	Alive	Yes	36.1797
	TU-G-4555	Tulane cohort	Pre-treatment	EnhanceAR-Seq, EM-Seq	76-80	Caucasian	0	unknown	3	1	17.5	low	1	Abiraterone	Progressed	4.13973	15.8665	Alive	No	1.19659
	TU-N-9026	Tulane cohort	Pre-treatment	EnhanceAR-Seq, EM-Seq	71-75	African American	0	8	5	3	35.3	low	1	Abiraterone	Progressed	11.9264	29.9263	Died	No	0.706286
	TU-H-1887	Tulane cohort	Pre-treatment	EnhanceAR-Seq, EM-Seq	50-55	Caucasian	unknown	8	5	1	6.09	high	3	Abiraterone	Progressed	3.84404	24.5718	Alive	Yes	16.1804
	TU-K-1464	Tulane cohort	Pre-treatment	EnhanceAR-Seq, EM-Seq	71-75	African American	unknown	7	4	1	18.6	low	2	Abiraterone	Progressed	12.2878	27.1998	Died	No	0.6436
	TU-S-6158	Tulane cohort	Pre-treatment	EnhanceAR-Seq, EM-Seq	86-90	Caucasian	unknown	8	3	0	48.9	high	2	Abiraterone	Progressed	10.8093	23.7177	Died	Yes	0.725389
	TU-G-0292	Tulane cohort	Pre-treatment	EnhanceAR-Seq, EM-Seq	86-90	Caucasian	1	7	4	1	24.4	low	0	Abiraterone	Progressed	21.1586	26.4442	Died	Yes	0
	TU-S-4467	Tulane cohort	Pre-treatment	EnhanceAR-Seq, EM-Seq	81-85	Caucasian	0	8	7	1	2.95	high	3	Abiraterone (+apalutamide PANTHER study)	Progressed	6.93241	25.5573	Died	No	0
	TU-B-7916	Tulane cohort	Pre-treatment	EnhanceAR-Seq, EM-Seq	76-80	Caucasian	unknown	10	3	1	5.1	high	0	Enzalutamide	None	7.19525	7.19415	Died	No	1.09718
	TU-N-1816	Tulane cohort	Pre-treatment	EnhanceAR-Seq, EM-Seq	56-60	Caucasian	0	8	2	1	3.55	high	3	Abiraterone (+/- olaparib PROPEL study)	None	13.6348	13.6327	Died	No	2.09955
	PB165	WASHU	On-treatment	EnhanceAR-Seq only	71-75	African American	0	7	1	0	<0.1	Low	2	Enzalutamide	None	33.3699	33.3699	Died	No	1.64899
	PB252	WASHU	Pre-treatment	EnhanceAR-Seq only	66-70	Caucasian	1	9	4	3	13.93	Low	3	CHAARTED-2 trial (Abi only)	Progressed	2.53151	30.0493	Alive	No	1.06893
	PB388	WASHU	On-treatment	EnhanceAR-Seq only	66-70	Caucasian	1	9	2	3	0.24	High	3	Enzalutamide	None	22.7836	34.0603	Died	No	0.855688
	PB425	WASHU	On-treatment	EnhanceAR-Seq only	60-65	Caucasian	2	9	3	3	1.45	high	2	Enzalutamide	Progressed	5.49041	26.5973	Alive	No	0
	PB437	WASHU	On-treatment	EnhanceAR-Seq only	56-60	African American	0	7	2	3	0.29	low	2	Enzalutamide	Progressed	17.0301	28.9972	Died	No	1.00297
	PB438	WASHU	On-treatment	EnhanceAR-Seq only	60-65	Caucasian	3	8	2	2	0.41	high	1	Enzalutamide	Progressed	8.28493	8.28493	Alive	Yes	0
	PB463	WASHU	Pre-treatment	EnhanceAR-Seq only	60-65	Caucasian	0	9	1	1	435.1	high	1	Abiraterone	Progressed	8.28493	19.726	Alive	Yes	7.15308
	PB465	WASHU	On-treatment	EnhanceAR-Seq only	81-85	Caucasian	1	unk dx 2002	2	3	1.74	high	1	Enza/Daro	Progressed	15.189	17.2931	Died	No	1.41176
	PB471	WASHU	Pre-treatment	EnhanceAR-Seq only	76-80	Caucasian	3	9	2	2	21.02	high	0	Bica/Enza	Progressed	5.09589	5.09589	Alive	Yes	0
	PB474	WASHU	On-treatment	EnhanceAR-Seq only	76-80	Caucasian	0	8	2	2	0.45	low	1	Enzalutamide	None	26.2356	28.6027	Died	No	1.06068
	PB428	WASHU	On-treatment	EnhanceAR-Seq only	81-85	Caucasian	2	9	5	5	0.43	low	1	Enzalutamide	Progressed	15.0575	15.0575	Alive	No	0.562324
	PB459	WASHU	Pre-treatment	EnhanceAR-Seq only	86-90	Caucasian	1	9	4	4	18.62	high	3	Bica/Abi	None	3.45205	12.1315	Died	Yes	3.9043
	PB445	WASHU	Pre-treatment	EnhanceAR-Seq only	81-85	Caucasian	1	9	2	2	8.15	high	1	Bica/Abi	Progressed	11.5068	27.5507	Died	Yes	5.13886
	PB483	WASHU	On-treatment	EnhanceAR-Seq only	66-70	Caucasian	2	not obtained	3	3	63.57	high	3	CHAARTED-2 Trial (Abi only)	Progressed	2.30137	3.78082	Alive	Yes	1.20584
	PB489	WASHU	On-treatment	EnhanceAR-Seq only	81-85	Caucasian	1	7	2	2	<0.1	high	2	Abiraterone	None	26.2685	27.1562	Died	No	0.818865
	PB408	WASHU	On-treatment	EnhanceAR-Seq only	66-70	Caucasian	0	9	2	2	4.86	high	1	Enzalutamide	Progressed	6.67397	25.052	Died	Yes	1.51742
	PB501	WASHU	On-treatment	EnhanceAR-Seq only	81-85	Caucasian	2	10	1	1	2.04	high	1	Enzalutamide	Progressed	12.8877	26.0383	Died	No	1.07334
	PB503	WASHU	On-treatment	EnhanceAR-Seq only	66-70	Caucasian	0	9	3	3	1.49	high	3	CHAARTED-2 Trial (Abi only)	None	25.5123	25.5123	Died	No	0.872093
	PB509	WASHU	Pre-treatment	EnhanceAR-Seq only	66-70	African American	1	7	1	1	1.45	low	2	Enzalutamide	None	22.4877	24.3616	Died	No	1.01808
	PB516	WASHU	On-treatment	EnhanceAR-Seq only	60-65	Caucasian	1	7	2	2	0.1	low	2	Enzalutamide	None	4.14246	17.589	Died	No	1.3277
	PB517	WASHU	On-treatment	EnhanceAR-Seq only	71-75	Caucasian	2	10	2	2	56.13	high	1	Abiraterone	Progressed	0.986301	0.986301	Alive	No	0.56926
	PB497	WASHU	On-treatment	EnhanceAR-Seq only	66-70	Caucasian	0	7	2	2	0.74	high	0	Enzalutamide	Progressed	9.66575	22.3233	Died	Yes	0.777874
	PB528	WASHU	On-treatment	EnhanceAR-Seq only	81-85	Caucasian	1	7	3	3	0.46	low	2	Enzalutamide	None	21.2383	23.2767	Died	No	0.551991
	PB505	WASHU	On-treatment	EnhanceAR-Seq only	71-75	Caucasian	1	7	6	3	3.6	low	0,1	Enzalutamide	None	12.8877	23.474	Died	No	1.10585
	PB542	WASHU	On-treatment	EnhanceAR-Seq only	76-80	Caucasian	2	7	2	2	<0.1	low	2	Enzalutamide	None	22.1589	23.0794	Died	No	0.528192
	PB531	WASHU	On-treatment	EnhanceAR-Seq only	56-60	Caucasian	1	9	4	2	14.66	high	N/A (Presented with localized disease but was lost to follow up without treatment and returned with metastatic disease	CHAARTED-2 Trial (Abi only)	Progressed	3.41918	3.41918	Alive	No	4.46773
	PB578	WASHU	On-treatment	EnhanceAR-Seq only	81-85	Caucasian	2	6	2	1	0.79	low	2	Enzalutamide	None	16.8329	17.7205	Died	No	0.642351
	PB482	WASHU	On-treatment	EnhanceAR-Seq only	66-70	Caucasian	1	9	3	2	<0.1	high	0	Abiraterone	None	17.2603	17.2603	Died	No	3.65296
	PB594	WASHU	On-treatment	EnhanceAR-Seq only	71-75	Caucasian	0	8	3	1	<0.1	low	2	Bica/Enza	None	14.0384	14.1041	Died	No	0.645268
	PB596	WASHU	On-treatment	EnhanceAR-Seq only	86-90	Caucasian	3	7	3	1	<0.1	High	2	Bica/Enza	None	15.8794	15.8794	Died	No	1.69492
	PB276	WASHU	Pre-treatment	EnhanceAR-Seq only	60-65	Caucasian	1	10	2	2	1.11	High	3	Enzalutamide	Progressed	9.1726	32.7781	Alive	No	0.576269
	PB283	WASHU	Pre-treatment	EnhanceAR-Seq only	66-70	Caucasian	0	7	2	2	0.24	High	2	Abiraterone	None	41.6548	41.6548	Died	No	0.839161
	PB347	WASHU	Pre-treatment	EnhanceAR-Seq only	60-65	African American	1	6	3	4	272.7	high	2	Abiraterone	Progressed	6.67397	13.7096	Alive	No	1.23318
	PB287	WASHU	On-treatment	EnhanceAR-Seq only	71-75	Caucasian	0	9	3	1	167.4	high	0	Enzalutamide	Progressed	8.02191	32.7781	Alive	No	0.640125
	PB332	WASHU	On-treatment	EnhanceAR-Seq only	60-65	African American	1	10	3	0	4.2	Low	2	Abiraterone	Progressed	19.1014	34.652	Died	No	0.946659
	PB266	WASHU	On-treatment	EnhanceAR-Seq only	60-65	Caucasian	1	9	3	3	0.11	High	3	CHAARTED-2 trial (Abi + Cabazi)	None	32.3835	38.2027	Died	No	0.817983
	PB289	WASHU	On-treatment	EnhanceAR-Seq only	76-80	Caucasian	1	9	2	4	5.04	High	0	Enzalutamide	Progressed	7.29863	24	Alive	No	0.721581
	PB344	WASHU	On-treatment	EnhanceAR-Seq only	40-45	Caucasian	0	10	3	2	10.32	high	0	CHAARTED-2 trial (Abi + Cabazi)	Progressed	3.09041	38.2027	Died	No	0.760456
	PB387	WASHU	On-treatment	EnhanceAR-Seq only	86-90	Caucasian	3	8	1	3	0.65	high	1	Enzalutamide	Progressed	4.3726	4.3726	Alive	No	12.1496
	PB402	WASHU	On-treatment	EnhanceAR-Seq only	60-65	Caucasian	0	9	3	2	0.24	high	3	Enzalutamide	None	34.126	34.126	Died	No	0
	PB385	WASHU	On-treatment	EnhanceAR-Seq only	66-70	African American	1	8	1	3	20.87	high	3	Enzalutamide	Progressed	5.26027	30.3452	Died	No	1.05989
	PB432	WASHU	On-treatment	EnhanceAR-Seq only	60-65	African American	1	9	3	1st	260.7	high	3	Abiraterone	Progressed	5.52329	13.7096	Alive	Yes	6.31417
	PB303	WASHU	On-treatment	EnhanceAR-Seq only	71-75	Caucasian	0	7	2	4	7.11	low	2	Enzalutamide	Progressed	3.45205	19.6931	Alive	Yes	0.651129
	PB088	WASHU	Pre-treatment	EnhanceAR-Seq only	76-80	Caucasian	2	8	4	3	467.9	High	2	Abiraterone	Progressed	1.6099	1.6099	Alive	Yes	0.655771
	PB132	WASHU	On-treatment	EnhanceAR-Seq only	66-70	Caucasian	2	6	2	1	104.2	High	1	Enzalutamide	Progressed	1.44562	1.44562	Alive	Yes	10.0308
	PB203	WASHU	Pre-treatment	EnhanceAR-Seq only	56-60	Caucasian	1	9	3	1	237.6	High	3	Abiraterone	Progressed	2.3	12.9777	Alive	No	1.07097
	PB319	WASHU	On-treatment	EnhanceAR-Seq only	66-70	Caucasian	1	9	1	1	0.2	High	3	Abiraterone	Progressed	9.43	17.0189	Died	No	0.989041
																	25.5573
	aECOG PS: Performance status
	bGleason score from original diagnosis of prostate cancer
	cLine of Therapy: "1" means patient is on first line tx for metastatic prostate cancer
	dBaseline PSA: At time of study enrollment
	eMetastatic Burden (High): ≥4 bone metastases (≥1 outside axial skeleton) or visceral metastases
	fctDNA level: SNV-derived maximum variant allele frequency (as described in Dang et al . JCO PO,2020)
	Progression Status: During follow-up
	Survival Status: During follow-up
	PFS: Progression-free survival
	OS: Overall survival
