## Supplementary Tables for "Genomic and epigenomic analysis of plasma cell-free DNA identifies stemness features associated with worse survival in *AR*-altered lethal prostate cancer": Table S6.xlsx

### Sheet: Table S6
	Table S6. Patient plasma cell-free DNA methylation sequencing metrics.
	Sample	Total number of reads	Mapped_percent	Median coverage	CpG conversion rate
	TU-N-9026	630704386	99.5336	25.2396	0.9949
	TU-C-1142	593876282	99.7526	23.6027	0.9958
	TU-P-9739	563963666	99.7286	23.7185	0.9957
	TU-D-8370	560364145	99.3123	23.6625	0.9951
	TU-G-2634	546793128	99.9207	23.8856	0.9752
	TU-G-4951	536739278	99.7949	23.627	0.9953
	TU-B-4643	491250154	99.8409	18.5772	0.9964
	TU-M-5024	477197608	99.1521	19.1574	0.9917
	TU-K-1928	474254350	99.6893	20.7758	0.9957
	TU-B-5389	448292229	99.6151	19.4044	0.9959
	TU-B-4713	436758885	99.6147	19.0112	0.9952
	TU-G-0292	1113753640	99.7067	48.8722	0.9954
	TU-B-7491	838882354	99.8851	35.6233	0.9905
	TU-D-3730	768691123	99.3687	31.8761	0.9953
	TU-D-4505	430957614	99.5599	17.7745	0.9947
	TU-E-1334	424916317	97.6277	14.0698	0.9901
	TU-B-9846	424135765	99.7002	16.5752	0.9958
	TU-H-0616	423834841	99.6711	18.3786	0.995
	TU-S-4467	421715914	99.4095	18.3205	0.9961
	TU-H-1887	401067455	99.7052	16.7494	0.9963
	TU-R-8354	390375377	99.4465	16.7342	0.9944
	TU-T-1370	388766600	99.8446	16.8718	0.9902
	TU-B-9144	388751472	99.4136	16.4495	0.9944
	TU-W-7907	380596778	99.428	16.132	0.9947
	TU-M-8516	380412500	97.4365	12.6152	0.9912
	TU-S-3165	380032551	98.614	13.2798	0.9886
	TU-B-0916	378741789	99.7981	15.7432	0.9947
	TU-L-9845	378334181	99.2376	15.9618	0.9945
	TU-S-6158	375879731	99.8557	13.7546	0.9906
	TU-D-0690	373173277	99.785	15.6266	0.9956
	TU-B-4587	371552101	98.6064	13.2093	0.9909
	TU-R-6659	370166163	99.0837	15.5923	0.9934
	TU-S-3258	365829032	99.4581	14.5941	0.9942
	TU-T-7242	363150265	99.7466	14.6874	0.9958
	TU-B-7916	362401197	99.346	15.7341	0.9955
	TU-C-2412	355240033	99.8384	15.4189	0.9961
	TU-C-0554	351834894	99.4711	15.2774	0.9954
	TU-G-4555	349451518	99.4916	14.9187	0.9941
	TU-H-0468	341944346	99.4892	14.2432	0.9949
	TU-N-1816	341305295	99.4958	14.8149	0.9953
	TU-M-0861	334597518	99.591	14.2564	0.9929
	TU-W-4293	324104361	99.6111	13.1982	0.9952
	TU-K-1464	295131349	99.5097	13.0288	0.9959
