## Supplementary Tables for "Genomic and epigenomic analysis of plasma cell-free DNA identifies stemness features associated with worse survival in *AR*-altered lethal prostate cancer": Table S9.xlsx

### Sheet: Table S9
	Table S9. Multivariate Cox regression for progression-free survival.
	Variable	Progression-free survival
		HR	95%CI	p value
	Age	0.97512	0.93-1.02	0.248104
	Ethnicity (Caucasian)	0.747926	0.29-1.93	0.548533
	Line of therapy in metastatic setting	1.35567	1.04-1.76	0.023354
	Baseline PSA	0.993862	0.98-1.01	0.459001
	Gleason score	0.894307	0.60-1.33	0.580198
	Metastatic disease burden	2.84951	1.11-7.33	0.029908
	ctDNA level	0.977658	0.93-1.02	0.337241
	Increased stemness	0.292685	0.10-0.89	0.031032
	Abbreviations: ctDNA, circulating tumor DNA; HR, hazard ration; PSA, prostate-specific antigen
	Line of Therapy: "1" means patient is on first line treatment for metastatic prostate cancer
	Baseline PSA: At the time of study enrollment
	Gleason score from original diagnosis of prostate cancer
	Metastatic Burden (high): ≥4 bone metastases (≥1 outside axial skeleton) or visceral metastases
	ctDNA level: SNV-derived maximum variant allele frequency (as described in Dang et al. JCO PO, 2020)
	Stemness calculated from cfDNA EM-Seq as described in Figure 4 and methods.
